# Elevated lysophosphatidylcholines during SSRI-induced neural differentiation correlate with early neurodevelopmental symptoms

**DOI:** 10.1101/2025.05.30.25328657

**Authors:** Abishek Arora, Kristina Vacy, Cátia Marques, Mihai-Ovidiu Degeratu, Francesca Mastropasqua, Jenny Humphrey, Xuan Ye, Marika Oksanen, the Barwon Infant Study Investigator Group, Peter Vuillermin, Anne-Louise Ponsonby, Ingela Lanekoff, Kristiina Tammimies

**Affiliations:** Center of Neurodevelopmental Disorders (KIND), Centre for Psychiatry Research, Department of Women’s and Children’s Health, Karolinska Institutet, and Child and Adolescent Psychiatry, Stockholm Health Care Services, Region Stockholm, Stockholm, Sweden; Astrid Lindgren Children’s Hospital, Karolinska University Hospital, Region Stockholm, Stockholm, Sweden; SciLifeLab, Department of Women’s and Children’s Health, Karolinska Institutet, Stockholm, Sweden; Florey Institute of Neuroscience and Mental Health, University of Melbourne, Victoria, Australia; Melbourne School of Population and Global Health, University of Melbourne, Victoria, Australia; Department of Chemistry - BMC, Uppsala University, Uppsala, Sweden; Murdoch Children’s Research Institute, Royal Children’s Hospital, and Department of Paediatrics, University of Melbourne, Victoria, Australia; Center of Excellence for the Chemical Mechanisms of Life, Uppsala University, Uppsala, Sweden

**Keywords:** Selective serotonin reuptake inhibitors, induced pluripotent stem cells, clinical cohort, neurodevelopmental disorders, metabolomics, cellular assays

## Abstract

Selective serotonin reuptake inhibitors (SSRIs) are often prescribed during pregnancy. Yet, epidemiological studies link *in-utero* SSRI exposure with neurodevelopmental disorders, such as autism and ADHD. The potential molecular mechanisms by which SSRIs impact early neurodevelopment are not fully understood. We exposed neuroepithelial stem cells derived from four human induced pluripotent stem cells lines to fluoxetine, citalopram, sertraline, and paroxetine. We then assessed cellular viability, reactive oxygen species (ROS) levels, mitochondrial function using adenosine triphosphate (ATP) assays, and performed high-throughput metabolomics at two timepoints: proliferation and neural differentiation stages. The key metabolic findings were validated in the *in-vitro* model and in a complementary population-based cohort, the Barwon Infant Study, consisting of 1074 mother-child pairs with analysed cord-blood metabolomes. Sertraline and paroxetine significantly decreased ROS and ATP levels, indicating mitochondrial alteration. Metabolomic profiling revealed consistent elevation of three lysophosphatidylcholines (LPCs 16:0, 18:0, 18:1) across all SSRIs except citalopram. We further observed elevated LPC levels in the cord blood of infants prenatally exposed to SSRIs, with a dose-dependent correlation to autism and ADHD-related symptoms at age two. Furthermore, the three LPCs modulated ROS and ATP levels in the neural cells. These findings provide insights into SSRI-induced molecular changes, highlight candidate metabolites that may warrant further investigation as indicators of SSRI exposure, and emphasise the need for exploring prenatal SSRI exposure effects and neurodevelopmental outcomes.
