## Supplementary Table S4 for "Elevated lysophosphatidylcholines during SSRI-induced neural differentiation correlate with early neurodevelopmental symptoms"

### Sheet: A. D5 – FH Overall
	Supplementary Table S4. Metabolite-set enrichment analysis of detected metabolites at day 5. A. Overall pathway erichment of fluoxetine hydrochloride (FH).
	Day 5 – FH, Overall
	Pathway	Total Cmpd	Hits	Statistic Q	Expected Q	eRatio	Raw p	Log p	Holm p	FDR
	Phospholipid Biosynthesis	29	3	23.313	2.1277	10.9569	5.2355e-06	5.28104	0.00031413	4.7369e-05
	Glycolysis	25	1	36.462	2.1277	17.1368	5.5264e-06	5.25756	0.00032606	4.7369e-05
	Galactose Metabolism	38	1	36.462	2.1277	17.1368	5.5264e-06	5.25756	0.00032606	4.7369e-05
	Gluconeogenesis	35	1	36.462	2.1277	17.1368	5.5264e-06	5.25756	0.00032606	4.7369e-05
	Lactose Synthesis	20	1	36.462	2.1277	17.1368	5.5264e-06	5.25756	0.00032606	4.7369e-05
	Lactose Degradation	9	1	36.462	2.1277	17.1368	5.5264e-06	5.25756	0.00032606	4.7369e-05
	Transfer of Acetyl Groups into Mitochondria	22	1	36.462	2.1277	17.1368	5.5264e-06	5.25756	0.00032606	4.7369e-05
	Sphingolipid Metabolism	40	2	18.822	2.1277	8.84617	0.00019064	3.71979	0.010104	0.0014298
	Warburg Effect	58	3	13.24	2.1277	6.22268	0.0034397	2.46348	0.17886	0.021606
	Glucose-Alanine Cycle	13	3	13.138	2.1277	6.17474	0.0036011	2.44356	0.18365	0.021606
	Arachidonic Acid Metabolism	69	4	6.3965	2.1277	3.0063	0.023155	1.63536	1	0.1263
	Steroid Biosynthesis	48	1	3.0068	2.1277	1.41317	0.23854	0.622439	1	0.71669
	Glycerolipid Metabolism	25	1	3.0068	2.1277	1.41317	0.23854	0.622439	1	0.71669
	Fatty Acid Elongation In Mitochondria	35	1	3.0068	2.1277	1.41317	0.23854	0.622439	1	0.71669
	Cysteine Metabolism	26	1	2.9414	2.1277	1.38243	0.24379	0.612984	1	0.71669
	Folate Metabolism	29	1	2.9414	2.1277	1.38243	0.24379	0.612984	1	0.71669
	Mitochondrial Beta-Oxidation of Medium Chain Saturated Fatty Acids	27	1	2.6293	2.1277	1.23575	0.27085	0.567271	1	0.71669
	Lysine Degradation	30	2	2.4447	2.1277	1.14899	0.28739	0.541528	1	0.71669
	Biotin Metabolism	8	1	1.948	2.1277	0.915543	0.34409	0.463328	1	0.71669
	Bile Acid Biosynthesis	65	2	2.2478	2.1277	1.05645	0.35501	0.449759	1	0.71669
	Alpha Linolenic Acid and Linoleic Acid Metabolism	19	8	2.2427	2.1277	1.05405	0.35993	0.443782	1	0.71669
	Glutamate Metabolism	49	6	2.1568	2.1277	1.01368	0.36707	0.435251	1	0.71669
	Aspartate Metabolism	35	5	2.1074	2.1277	0.990459	0.36932	0.432597	1	0.71669
	Amino Sugar Metabolism	33	2	1.6284	2.1277	0.765333	0.39197	0.406747	1	0.71669
	Nicotinate and Nicotinamide Metabolism	37	2	1.6284	2.1277	0.765333	0.39197	0.406747	1	0.71669
	Arginine and Proline Metabolism	53	5	1.9121	2.1277	0.89867	0.40269	0.395029	1	0.71669
	Porphyrin Metabolism	40	1	1.4889	2.1277	0.69977	0.4087	0.388595	1	0.71669
	Carnitine Synthesis	22	2	1.7184	2.1277	0.807633	0.42152	0.375182	1	0.71669
	Malate-Aspartate Shuttle	10	2	1.829	2.1277	0.859614	0.43141	0.36511	1	0.71669
	Histidine Metabolism	43	2	1.5542	2.1277	0.73046	0.44188	0.354696	1	0.71669
	Propanoate Metabolism	42	2	1.4737	2.1277	0.692626	0.44879	0.347957	1	0.71669
	Glutathione Metabolism	21	3	1.4801	2.1277	0.695634	0.45822	0.338926	1	0.71669
	Alanine Metabolism	17	3	1.4801	2.1277	0.695634	0.45822	0.338926	1	0.71669
	Homocysteine Degradation	9	1	1.1814	2.1277	0.555247	0.46211	0.335255	1	0.71669
	Phosphatidylethanolamine Biosynthesis	12	1	1.1814	2.1277	0.555247	0.46211	0.335255	1	0.71669
	Fatty acid Metabolism	43	2	1.5241	2.1277	0.716313	0.48026	0.318524	1	0.71669
	Phenylalanine and Tyrosine Metabolism	28	3	1.0989	2.1277	0.516473	0.51418	0.288885	1	0.71669
	Valine, Leucine and Isoleucine Degradation	60	3	1.109	2.1277	0.52122	0.52382	0.280818	1	0.71669
	Fatty Acid Biosynthesis	35	4	1.4438	2.1277	0.678573	0.52501	0.279832	1	0.71669
	Ammonia Recycling	32	7	1.5816	2.1277	0.743338	0.53451	0.272044	1	0.71669
	Glycine and Serine Metabolism	59	7	1.2391	2.1277	0.582366	0.53483	0.271784	1	0.71669
	Beta Oxidation of Very Long Chain Fatty Acids	17	3	1.3456	2.1277	0.63242	0.53619	0.270681	1	0.71669
	Tryptophan Metabolism	60	3	1.0215	2.1277	0.480096	0.53995	0.267646	1	0.71669
	Urea Cycle	29	5	1.2573	2.1277	0.59092	0.54408	0.264337	1	0.71669
	Purine Metabolism	74	4	1.3656	2.1277	0.64182	0.56517	0.247821	1	0.71669
	Tyrosine Metabolism	72	3	1.2296	2.1277	0.577901	0.57847	0.237719	1	0.71669
	Beta-Alanine Metabolism	34	3	1.275	2.1277	0.599239	0.59035	0.22889	1	0.71669
	Threonine and 2-Oxobutanoate Degradation	20	1	0.6322	2.1277	0.297128	0.59113	0.228317	1	0.71669
	Plasmalogen Synthesis	26	1	0.61165	2.1277	0.28747	0.59724	0.223851	1	0.71669
	Mitochondrial Beta-Oxidation of Long Chain Saturated Fatty Acids	28	1	0.61165	2.1277	0.28747	0.59724	0.223851	1	0.71669
	Methionine Metabolism	43	3	0.9291	2.1277	0.436669	0.6329	0.198665	1	0.74459
	Pyrimidine Metabolism	59	1	0.31543	2.1277	0.148249	0.70458	0.15207	1	0.79763
	Phenylacetate Metabolism	9	1	0.31543	2.1277	0.148249	0.70458	0.15207	1	0.79763
	Oxidation of Branched Chain Fatty Acids	26	2	0.69419	2.1277	0.326263	0.73006	0.136641	1	0.81118
	Selenoamino Acid Metabolism	28	2	0.59578	2.1277	0.280011	0.74643	0.127011	1	0.81429
	Methylhistidine Metabolism	4	1	0.16695	2.1277	0.078465	0.78275	0.106377	1	0.83866
	Betaine Metabolism	21	1	0.11707	2.1277	0.0550219	0.81741	0.0875601	1	0.8456
	Spermidine and Spermine Biosynthesis	18	1	0.11707	2.1277	0.0550219	0.81741	0.0875601	1	0.8456
	Catecholamine Biosynthesis	20	1	0.030771	2.1277	0.0144621	0.9058	0.0429677	1	0.9058
	Thyroid hormone synthesis	13	1	0.030771	2.1277	0.0144621	0.9058	0.0429677	1	0.9058

### Sheet: B. D5 – CH Overall
	Supplementary Table S4. Metabolite-set enrichment analysis of detected metabolites at day 5. B. Overall pathway enrichment of citalopram hydrobromide (CH).
	Day 5 – CH, Overall
	Pathway	Total Cmpd	Hits	Statistic Q	Expected Q	eRatio	Raw p	Log p	Holm p	FDR
	Phospholipid Biosynthesis	29	3	4.099	2.1277	1.92649	0.12873	0.89032	1	0.99788
	Beta Oxidation of Very Long Chain Fatty Acids	17	3	3.144	2.1277	1.47765	0.2222	0.653256	1	0.99788
	Fatty Acid Biosynthesis	35	4	2.3479	2.1277	1.10349	0.3317	0.479255	1	0.99788
	Betaine Metabolism	21	1	1.8486	2.1277	0.868825	0.35682	0.447551	1	0.99788
	Spermidine and Spermine Biosynthesis	18	1	1.8486	2.1277	0.868825	0.35682	0.447551	1	0.99788
	Alpha Linolenic Acid and Linoleic Acid Metabolism	19	8	1.8441	2.1277	0.866711	0.47057	0.327376	1	0.99788
	Glutamate Metabolism	49	6	1.6663	2.1277	0.783146	0.49284	0.307294	1	0.99788
	Homocysteine Degradation	9	1	0.99932	2.1277	0.469671	0.49902	0.301882	1	0.99788
	Phosphatidylethanolamine Biosynthesis	12	1	0.99932	2.1277	0.469671	0.49902	0.301882	1	0.99788
	Arachidonic Acid Metabolism	69	4	1.7144	2.1277	0.805753	0.5089	0.293368	1	0.99788
	Aspartate Metabolism	35	5	1.4606	2.1277	0.686469	0.53774	0.269428	1	0.99788
	Malate-Aspartate Shuttle	10	2	1.2936	2.1277	0.60798	0.55437	0.2562	1	0.99788
	Steroid Biosynthesis	48	1	0.70852	2.1277	0.332998	0.56948	0.244522	1	0.99788
	Glycerolipid Metabolism	25	1	0.70852	2.1277	0.332998	0.56948	0.244522	1	0.99788
	Fatty Acid Elongation In Mitochondria	35	1	0.70852	2.1277	0.332998	0.56948	0.244522	1	0.99788
	Biotin Metabolism	8	1	0.56558	2.1277	0.265818	0.61144	0.213646	1	0.99788
	Threonine and 2-Oxobutanoate Degradation	20	1	0.50101	2.1277	0.23547	0.6326	0.198871	1	0.99788
	Methionine Metabolism	43	3	0.95179	2.1277	0.447333	0.66167	0.179359	1	0.99788
	Ammonia Recycling	32	7	1.2106	2.1277	0.568971	0.67829	0.168585	1	0.99788
	Tyrosine Metabolism	72	3	0.90557	2.1277	0.42561	0.69087	0.160604	1	0.99788
	Beta-Alanine Metabolism	34	3	0.91818	2.1277	0.431536	0.71628	0.144917	1	0.99788
	Fatty acid Metabolism	43	2	0.57645	2.1277	0.270926	0.73171	0.135661	1	0.99788
	Oxidation of Branched Chain Fatty Acids	26	2	0.57708	2.1277	0.271222	0.75391	0.12268	1	0.99788
	Selenoamino Acid Metabolism	28	2	0.51762	2.1277	0.243277	0.76972	0.113667	1	0.99788
	Sphingolipid Metabolism	40	2	0.52795	2.1277	0.248132	0.77829	0.108859	1	0.99788
	Methylhistidine Metabolism	4	1	0.16735	2.1277	0.078653	0.7825	0.106516	1	0.99788
	Pyrimidine Metabolism	59	1	0.14744	2.1277	0.0692955	0.79555	0.0993325	1	0.99788
	Phenylacetate Metabolism	9	1	0.14744	2.1277	0.0692955	0.79555	0.0993325	1	0.99788
	Arginine and Proline Metabolism	53	5	0.70611	2.1277	0.331865	0.79968	0.0970838	1	0.99788
	Purine Metabolism	74	4	0.68552	2.1277	0.322188	0.80472	0.0943552	1	0.99788
	Catecholamine Biosynthesis	20	1	0.12953	2.1277	0.0608779	0.80812	0.0925241	1	0.99788
	Thyroid hormone synthesis	13	1	0.12953	2.1277	0.0608779	0.80812	0.0925241	1	0.99788
	Urea Cycle	29	5	0.55471	2.1277	0.260709	0.81213	0.0903744	1	0.99788
	Bile Acid Biosynthesis	65	2	0.35799	2.1277	0.168252	0.84786	0.0716759	1	0.99788
	Lysine Degradation	30	2	0.283	2.1277	0.133007	0.85417	0.0684557	1	0.99788
	Mitochondrial Beta-Oxidation of Medium Chain Saturated Fatty Acids	27	1	0.060936	2.1277	0.0286394	0.86773	0.0616154	1	0.99788
	Glycine and Serine Metabolism	59	7	0.4851	2.1277	0.227993	0.87005	0.0604558	1	0.99788
	Glycolysis	25	1	0.056581	2.1277	0.0265926	0.8725	0.0592346	1	0.99788
	Galactose Metabolism	38	1	0.056581	2.1277	0.0265926	0.8725	0.0592346	1	0.99788
	Gluconeogenesis	35	1	0.056581	2.1277	0.0265926	0.8725	0.0592346	1	0.99788
	Lactose Synthesis	20	1	0.056581	2.1277	0.0265926	0.8725	0.0592346	1	0.99788
	Lactose Degradation	9	1	0.056581	2.1277	0.0265926	0.8725	0.0592346	1	0.99788
	Transfer of Acetyl Groups into Mitochondria	22	1	0.056581	2.1277	0.0265926	0.8725	0.0592346	1	0.99788
	Carnitine Synthesis	22	2	0.28652	2.1277	0.134662	0.87271	0.05913	1	0.99788
	Valine, Leucine and Isoleucine Degradation	60	3	0.23848	2.1277	0.112083	0.8946	0.0483711	1	0.99788
	Amino Sugar Metabolism	33	2	0.073937	2.1277	0.0347497	0.92593	0.0334218	1	0.99788
	Nicotinate and Nicotinamide Metabolism	37	2	0.073937	2.1277	0.0347497	0.92593	0.0334218	1	0.99788
	Propanoate Metabolism	42	2	0.13191	2.1277	0.0619965	0.93387	0.0297136	1	0.99788
	Phenylalanine and Tyrosine Metabolism	28	3	0.11369	2.1277	0.0534333	0.93838	0.0276213	1	0.99788
	Porphyrin Metabolism	40	1	0.0074635	2.1277	0.00350778	0.95353	0.0206656	1	0.99788
	Histidine Metabolism	43	2	0.083888	2.1277	0.0394266	0.95644	0.0193423	1	0.99788
	Tryptophan Metabolism	60	3	0.10165	2.1277	0.0477746	0.96098	0.0172857	1	0.99788
	Warburg Effect	58	3	0.068151	2.1277	0.0320304	0.9828	0.00753485	1	0.99788
	Cysteine Metabolism	26	1	0.00043038	2.1277	0.000202275	0.98883	0.00487837	1	0.99788
	Folate Metabolism	29	1	0.00043038	2.1277	0.000202275	0.98883	0.00487837	1	0.99788
	Plasmalogen Synthesis	26	1	0.0002191	2.1277	0.000102975	0.99203	0.00347519	1	0.99788
	Mitochondrial Beta-Oxidation of Long Chain Saturated Fatty Acids	28	1	0.0002191	2.1277	0.000102975	0.99203	0.00347519	1	0.99788
	Glucose-Alanine Cycle	13	3	0.030976	2.1277	0.0145584	0.99423	0.00251314	1	0.99788
	Glutathione Metabolism	21	3	0.014603	2.1277	0.00686328	0.99788	0.000921682	1	0.99788
	Alanine Metabolism	17	3	0.014603	2.1277	0.00686328	0.99788	0.000921682	1	0.99788

### Sheet: C. D5 – SH Overall
	Supplementary Table S4. Metabolite-set enrichment analysis of detected metabolites at day 5. C. Overall pathway enrichment of sertraline hydrochloride (SH).
	Day 5 – SH, Overall
	Pathway	Total Cmpd	Hits	Statistic Q	Expected Q	eRatio	Raw p	Log p	Holm p	FDR
	Phospholipid Biosynthesis	29	3	28.049	2.1277	13.1828	7.0909e-07	6.1493	4.2546e-05	4.2546e-05
	Oxidation of Branched Chain Fatty Acids	26	2	29.326	2.1277	13.783	2.4513e-06	5.6106	0.00014462	5.798e-05
	Arachidonic Acid Metabolism	69	4	15.071	2.1277	7.08324	2.899e-06	5.53775	0.00016814	5.798e-05
	Lysine Degradation	30	2	32.718	2.1277	15.3772	1.4195e-05	4.84786	0.00080912	0.00016206
	Cysteine Metabolism	26	1	33.529	2.1277	15.7583	1.6206e-05	4.79032	0.00090752	0.00016206
	Folate Metabolism	29	1	33.529	2.1277	15.7583	1.6206e-05	4.79032	0.00090752	0.00016206
	Warburg Effect	58	3	26.418	2.1277	12.4162	2.5762e-05	4.58902	0.0013911	0.00019827
	Biotin Metabolism	8	1	31.907	2.1277	14.996	2.8843e-05	4.53996	0.0015287	0.00019827
	Aspartate Metabolism	35	5	22.109	2.1277	10.391	2.974e-05	4.52666	0.0015465	0.00019827
	Glycine and Serine Metabolism	59	7	23.496	2.1277	11.0429	4.0116e-05	4.39668	0.0020459	0.00022737
	Amino Sugar Metabolism	33	2	29.362	2.1277	13.7999	4.5474e-05	4.34224	0.0022737	0.00022737
	Nicotinate and Nicotinamide Metabolism	37	2	29.362	2.1277	13.7999	4.5474e-05	4.34224	0.0022737	0.00022737
	Sphingolipid Metabolism	40	2	23.477	2.1277	11.034	5.7403e-05	4.24107	0.0027554	0.00026494
	Urea Cycle	29	5	21.631	2.1277	10.1664	6.9362e-05	4.15888	0.00326	0.00029727
	Threonine and 2-Oxobutanoate Degradation	20	1	29.074	2.1277	13.6645	7.6748e-05	4.11493	0.0035304	0.00030699
	Glucose-Alanine Cycle	13	3	24.023	2.1277	11.2906	9.6733e-05	4.01443	0.004353	0.00036275
	Ammonia Recycling	32	7	15.831	2.1277	7.44043	0.00010734	3.96924	0.0047229	0.00037884
	Arginine and Proline Metabolism	53	5	16.844	2.1277	7.91653	0.00012246	3.91201	0.0052656	0.00040819
	Malate-Aspartate Shuttle	10	2	16.862	2.1277	7.92499	0.0001521	3.81787	0.0063883	0.00044661
	Purine Metabolism	74	4	14.93	2.1277	7.01697	0.0001565	3.80549	0.0064163	0.00044661
	Tryptophan Metabolism	60	3	23.728	2.1277	11.1519	0.00016456	3.78368	0.0065823	0.00044661
	Selenoamino Acid Metabolism	28	2	22.218	2.1277	10.4423	0.00018464	3.73367	0.0072009	0.00044661
	Tyrosine Metabolism	72	3	16.968	2.1277	7.97481	0.00018528	3.73217	0.0072009	0.00044661
	Homocysteine Degradation	9	1	26.424	2.1277	12.419	0.00018609	3.73028	0.0072009	0.00044661
	Phosphatidylethanolamine Biosynthesis	12	1	26.424	2.1277	12.419	0.00018609	3.73028	0.0072009	0.00044661
	Methionine Metabolism	43	3	17.543	2.1277	8.24505	0.00021343	3.67074	0.00747	0.00049253
	Phenylalanine and Tyrosine Metabolism	28	3	23.442	2.1277	11.0175	0.00024266	3.615	0.0082506	0.00052133
	Betaine Metabolism	21	1	25.406	2.1277	11.9406	0.00025966	3.58559	0.0085688	0.00052133
	Spermidine and Spermine Biosynthesis	18	1	25.406	2.1277	11.9406	0.00025966	3.58559	0.0085688	0.00052133
	Beta Oxidation of Very Long Chain Fatty Acids	17	3	17.289	2.1277	8.12568	0.00027485	3.5609	0.0085688	0.00052133
	Pyrimidine Metabolism	59	1	25.196	2.1277	11.8419	0.00027804	3.55589	0.0085688	0.00052133
	Phenylacetate Metabolism	9	1	25.196	2.1277	11.8419	0.00027804	3.55589	0.0085688	0.00052133
	Glutamate Metabolism	49	6	13.776	2.1277	6.4746	0.00028954	3.53829	0.0085688	0.00052644
	Carnitine Synthesis	22	2	16.353	2.1277	7.68576	0.00033034	3.48104	0.0089192	0.00058295
	Histidine Metabolism	43	2	18.902	2.1277	8.88377	0.00035209	3.45335	0.0091545	0.00060359
	Glutathione Metabolism	21	3	17.446	2.1277	8.19946	0.00039833	3.39976	0.0099582	0.00064594
	Alanine Metabolism	17	3	17.446	2.1277	8.19946	0.00039833	3.39976	0.0099582	0.00064594
	Propanoate Metabolism	42	2	19.968	2.1277	9.38478	0.00041614	3.38076	0.0099582	0.00065706
	Valine, Leucine and Isoleucine Degradation	60	3	19.2	2.1277	9.02383	0.00063184	3.19939	0.013901	0.00097207
	Beta-Alanine Metabolism	34	3	12.667	2.1277	5.95338	0.00068544	3.16403	0.014394	0.0010282
	Glycolysis	25	1	20.529	2.1277	9.64845	0.0012212	2.91321	0.024425	0.0015929
	Galactose Metabolism	38	1	20.529	2.1277	9.64845	0.0012212	2.91321	0.024425	0.0015929
	Gluconeogenesis	35	1	20.529	2.1277	9.64845	0.0012212	2.91321	0.024425	0.0015929
	Lactose Synthesis	20	1	20.529	2.1277	9.64845	0.0012212	2.91321	0.024425	0.0015929
	Lactose Degradation	9	1	20.529	2.1277	9.64845	0.0012212	2.91321	0.024425	0.0015929
	Transfer of Acetyl Groups into Mitochondria	22	1	20.529	2.1277	9.64845	0.0012212	2.91321	0.024425	0.0015929
	Catecholamine Biosynthesis	20	1	17.18	2.1277	8.07445	0.0034009	2.46841	0.047613	0.0042512
	Thyroid hormone synthesis	13	1	17.18	2.1277	8.07445	0.0034009	2.46841	0.047613	0.0042512
	Fatty Acid Biosynthesis	35	4	4.9386	2.1277	2.3211	0.09426	1.02567	1	0.11542
	Alpha Linolenic Acid and Linoleic Acid Metabolism	19	8	3.4686	2.1277	1.63021	0.15145	0.819731	1	0.18174
	Methylhistidine Metabolism	4	1	4.2757	2.1277	2.00954	0.1585	0.799971	1	0.18647
	Plasmalogen Synthesis	26	1	3.3549	2.1277	1.57677	0.21272	0.672192	1	0.24081
	Mitochondrial Beta-Oxidation of Long Chain Saturated Fatty Acids	28	1	3.3549	2.1277	1.57677	0.21272	0.672192	1	0.24081
	Steroid Biosynthesis	48	1	2.8696	2.1277	1.34869	0.24972	0.602547	1	0.26756
	Glycerolipid Metabolism	25	1	2.8696	2.1277	1.34869	0.24972	0.602547	1	0.26756
	Fatty Acid Elongation In Mitochondria	35	1	2.8696	2.1277	1.34869	0.24972	0.602547	1	0.26756
	Bile Acid Biosynthesis	65	2	1.834	2.1277	0.861964	0.40438	0.39321	1	0.42523
	Mitochondrial Beta-Oxidation of Medium Chain Saturated Fatty Acids	27	1	1.4741	2.1277	0.692814	0.41106	0.386095	1	0.42523
	Fatty acid Metabolism	43	2	1.4348	2.1277	0.674343	0.5129	0.289967	1	0.52159
	Porphyrin Metabolism	40	1	0.79849	2.1277	0.375283	0.54585	0.262927	1	0.54585

### Sheet: D. D5 – PH Overall
	Supplementary Table S4. Metabolite-set enrichment analysis of detected metabolites at day 5. D. Overall pathway enrichment of paroxetine hydrochloride (PH).
	Day 5 – PH, Overall
	Pathway	Total Cmpd	Hits	Statistic Q	Expected Q	eRatio	Raw p	Log p	Holm p	FDR
	Phospholipid Biosynthesis	29	3	27.108	2.1277	12.7405	3.0396e-08	7.51718	1.8238e-06	1.8238e-06
	Arachidonic Acid Metabolism	69	4	16.239	2.1277	7.63218	3.1857e-06	5.4968	0.00018796	9.5572e-05
	Biotin Metabolism	8	1	21.734	2.1277	10.2148	0.00083887	3.07631	0.048654	0.014194
	Lysine Degradation	30	2	19.909	2.1277	9.35705	0.001183	2.92702	0.06743	0.014194
	Carnitine Synthesis	22	2	16.408	2.1277	7.71161	0.0012315	2.90957	0.068964	0.014194
	Glycine and Serine Metabolism	59	7	14.681	2.1277	6.89994	0.0020327	2.69193	0.1118	0.014194
	Sphingolipid Metabolism	40	2	13.477	2.1277	6.33407	0.0023591	2.62725	0.12739	0.014194
	Oxidation of Branched Chain Fatty Acids	26	2	13.925	2.1277	6.54463	0.0025659	2.59076	0.13599	0.014194
	Cysteine Metabolism	26	1	18.084	2.1277	8.49932	0.0025863	2.58732	0.13599	0.014194
	Folate Metabolism	29	1	18.084	2.1277	8.49932	0.0025863	2.58732	0.13599	0.014194
	Warburg Effect	58	3	14.654	2.1277	6.88725	0.0026844	2.57115	0.13599	0.014194
	Methionine Metabolism	43	3	13.121	2.1277	6.16675	0.0034407	2.46335	0.16859	0.014194
	Arginine and Proline Metabolism	53	5	11.641	2.1277	5.47117	0.0036236	2.44086	0.17393	0.014194
	Betaine Metabolism	21	1	16.774	2.1277	7.88363	0.0038442	2.41519	0.18068	0.014194
	Spermidine and Spermine Biosynthesis	18	1	16.774	2.1277	7.88363	0.0038442	2.41519	0.18068	0.014194
	Aspartate Metabolism	35	5	11.178	2.1277	5.25356	0.0040682	2.3906	0.18307	0.014194
	Urea Cycle	29	5	11.816	2.1277	5.55341	0.0050654	2.29539	0.22288	0.014194
	Glucose-Alanine Cycle	13	3	13.428	2.1277	6.31104	0.0050713	2.29488	0.22288	0.014194
	Glycolysis	25	1	15.447	2.1277	7.25995	0.0057215	2.24249	0.2403	0.014194
	Galactose Metabolism	38	1	15.447	2.1277	7.25995	0.0057215	2.24249	0.2403	0.014194
	Gluconeogenesis	35	1	15.447	2.1277	7.25995	0.0057215	2.24249	0.2403	0.014194
	Lactose Synthesis	20	1	15.447	2.1277	7.25995	0.0057215	2.24249	0.2403	0.014194
	Lactose Degradation	9	1	15.447	2.1277	7.25995	0.0057215	2.24249	0.2403	0.014194
	Transfer of Acetyl Groups into Mitochondria	22	1	15.447	2.1277	7.25995	0.0057215	2.24249	0.2403	0.014194
	Purine Metabolism	74	4	9.9058	2.1277	4.65564	0.0059141	2.22811	0.2403	0.014194
	Amino Sugar Metabolism	33	2	14.257	2.1277	6.70066	0.0066979	2.17406	0.2403	0.014884
	Nicotinate and Nicotinamide Metabolism	37	2	14.257	2.1277	6.70066	0.0066979	2.17406	0.2403	0.014884
	Threonine and 2-Oxobutanoate Degradation	20	1	14.779	2.1277	6.946	0.0069813	2.15606	0.2403	0.01496
	Glutathione Metabolism	21	3	11.973	2.1277	5.6272	0.0082209	2.08508	0.26307	0.016442
	Alanine Metabolism	17	3	11.973	2.1277	5.6272	0.0082209	2.08508	0.26307	0.016442
	Glutamate Metabolism	49	6	8.4308	2.1277	3.9624	0.010974	1.95964	0.32921	0.020565
	Malate-Aspartate Shuttle	10	2	9.0557	2.1277	4.2561	0.011202	1.9507	0.32921	0.020565
	Ammonia Recycling	32	7	7.862	2.1277	3.69507	0.011416	1.94249	0.32921	0.020565
	Tyrosine Metabolism	72	3	9.0878	2.1277	4.27118	0.011653	1.93356	0.32921	0.020565
	Phenylalanine and Tyrosine Metabolism	28	3	11.697	2.1277	5.49749	0.012913	1.88897	0.33575	0.022137
	Histidine Metabolism	43	2	9.2131	2.1277	4.33007	0.01513	1.82016	0.37825	0.025217
	Bile Acid Biosynthesis	65	2	8.4582	2.1277	3.97528	0.016935	1.77121	0.40644	0.02683
	Tryptophan Metabolism	60	3	10.586	2.1277	4.97533	0.016992	1.76976	0.40644	0.02683
	Propanoate Metabolism	42	2	10.458	2.1277	4.91517	0.018057	1.74335	0.40644	0.02684
	Homocysteine Degradation	9	1	11.507	2.1277	5.40819	0.018341	1.73658	0.40644	0.02684
	Phosphatidylethanolamine Biosynthesis	12	1	11.507	2.1277	5.40819	0.018341	1.73658	0.40644	0.02684
	Selenoamino Acid Metabolism	28	2	9.1302	2.1277	4.29111	0.019347	1.71339	0.40644	0.027638
	Porphyrin Metabolism	40	1	11.081	2.1277	5.20797	0.020786	1.68223	0.40644	0.029003
	Valine, Leucine and Isoleucine Degradation	60	3	9.6192	2.1277	4.52094	0.024026	1.61932	0.40844	0.032762
	Pyrimidine Metabolism	59	1	10.431	2.1277	4.90248	0.025158	1.59932	0.40844	0.032815
	Phenylacetate Metabolism	9	1	10.431	2.1277	4.90248	0.025158	1.59932	0.40844	0.032815
	Beta-Alanine Metabolism	34	3	6.1511	2.1277	2.89096	0.033844	1.47052	0.47381	0.043205
	Catecholamine Biosynthesis	20	1	9.1521	2.1277	4.30141	0.036623	1.43625	0.47609	0.044844
	Thyroid hormone synthesis	13	1	9.1521	2.1277	4.30141	0.036623	1.43625	0.47609	0.044844
	Beta Oxidation of Very Long Chain Fatty Acids	17	3	6.9682	2.1277	3.27499	0.038045	1.4197	0.47609	0.045654
	Plasmalogen Synthesis	26	1	6.2512	2.1277	2.93801	0.086548	1.06274	0.86548	0.099863
	Mitochondrial Beta-Oxidation of Long Chain Saturated Fatty Acids	28	1	6.2512	2.1277	2.93801	0.086548	1.06274	0.86548	0.099863
	Steroid Biosynthesis	48	1	5.8352	2.1277	2.74249	0.098112	1.00828	0.86548	0.10703
	Glycerolipid Metabolism	25	1	5.8352	2.1277	2.74249	0.098112	1.00828	0.86548	0.10703
	Fatty Acid Elongation In Mitochondria	35	1	5.8352	2.1277	2.74249	0.098112	1.00828	0.86548	0.10703
	Fatty Acid Biosynthesis	35	4	3.9558	2.1277	1.85919	0.14704	0.832565	0.86548	0.15755
	Fatty acid Metabolism	43	2	3.9815	2.1277	1.87127	0.15395	0.81262	0.86548	0.16206
	Alpha Linolenic Acid and Linoleic Acid Metabolism	19	8	2.8857	2.1277	1.35625	0.23287	0.632886	0.86548	0.2409
	Mitochondrial Beta-Oxidation of Medium Chain Saturated Fatty Acids	27	1	1.64	2.1277	0.770785	0.3857	0.41375	0.86548	0.39224
	Methylhistidine Metabolism	4	1	0.34198	2.1277	0.160728	0.69298	0.159279	0.86548	0.69298
