## Supplementary Table S5 for "Elevated lysophosphatidylcholines during SSRI-induced neural differentiation correlate with early neurodevelopmental symptoms"

### Sheet: A. D28 – FH Overall
	Supplementary Table S5. Metabolite-set enrichment analysis of detected metabolites at day 28. A. Overall pathway enrichment of fluoxetine hydrochloride (FH).
	Day 28 – FH, Overall
	Pathway	Total Cmpd	Hits	Statistic Q	Expected Q	eRatio	Raw p	Log p	Holm p	FDR
	Glycolysis	25	1	32.271	2.1277	15.1671	2.537e-05	4.59568	0.0015222	0.0002537
	Galactose Metabolism	38	1	32.271	2.1277	15.1671	2.537e-05	4.59568	0.0015222	0.0002537
	Gluconeogenesis	35	1	32.271	2.1277	15.1671	2.537e-05	4.59568	0.0015222	0.0002537
	Lactose Synthesis	20	1	32.271	2.1277	15.1671	2.537e-05	4.59568	0.0015222	0.0002537
	Lactose Degradation	9	1	32.271	2.1277	15.1671	2.537e-05	4.59568	0.0015222	0.0002537
	Transfer of Acetyl Groups into Mitochondria	22	1	32.271	2.1277	15.1671	2.537e-05	4.59568	0.0015222	0.0002537
	Sphingolipid Metabolism	40	2	22.144	2.1277	10.4075	0.00035453	3.45035	0.019145	0.0030388
	Phospholipid Biosynthesis	29	3	11.726	2.1277	5.51112	0.00091466	3.03874	0.048477	0.00686
	Glucose-Alanine Cycle	13	3	14.817	2.1277	6.96386	0.0039715	2.40105	0.20652	0.026477
	Warburg Effect	58	3	13.559	2.1277	6.37261	0.0059794	2.22334	0.30495	0.035877
	Threonine and 2-Oxobutanoate Degradation	20	1	12.218	2.1277	5.74235	0.014883	1.82731	0.74413	0.072875
	Homocysteine Degradation	9	1	12.017	2.1277	5.64788	0.01579	1.80162	0.77369	0.072875
	Phosphatidylethanolamine Biosynthesis	12	1	12.017	2.1277	5.64788	0.01579	1.80162	0.77369	0.072875
	Selenoamino Acid Metabolism	28	2	10.454	2.1277	4.91329	0.019404	1.71211	0.91198	0.083159
	Ammonia Recycling	32	7	7.0149	2.1277	3.29694	0.021709	1.66336	0.9986	0.086834
	Methionine Metabolism	43	3	8.5097	2.1277	3.99948	0.027035	1.56807	1	0.095586
	Arginine and Proline Metabolism	53	5	7.3178	2.1277	3.4393	0.027083	1.5673	1	0.095586
	Bile Acid Biosynthesis	65	2	7.5693	2.1277	3.5575	0.03169	1.49908	1	0.10235
	Carnitine Synthesis	22	2	7.6715	2.1277	3.60554	0.033786	1.47126	1	0.10235
	Glycine and Serine Metabolism	59	7	7.8302	2.1277	3.68012	0.034115	1.46705	1	0.10235
	Porphyrin Metabolism	40	1	9.0362	2.1277	4.24693	0.037892	1.42145	1	0.10826
	Glutathione Metabolism	21	3	7.0718	2.1277	3.32368	0.044967	1.34711	1	0.10987
	Alanine Metabolism	17	3	7.0718	2.1277	3.32368	0.044967	1.34711	1	0.10987
	Purine Metabolism	74	4	6.143	2.1277	2.88716	0.046234	1.33504	1	0.10987
	Beta-Alanine Metabolism	34	3	6.0961	2.1277	2.86511	0.04712	1.32679	1	0.10987
	Glutamate Metabolism	49	6	6.4235	2.1277	3.01899	0.047612	1.32228	1	0.10987
	Methylhistidine Metabolism	4	1	7.8708	2.1277	3.69921	0.053427	1.27224	1	0.11873
	Oxidation of Branched Chain Fatty Acids	26	2	6.7811	2.1277	3.18706	0.058301	1.23432	1	0.12493
	Urea Cycle	29	5	5.8626	2.1277	2.75537	0.068026	1.16733	1	0.14074
	Aspartate Metabolism	35	5	5.0132	2.1277	2.35616	0.077484	1.11079	1	0.14677
	Alpha Linolenic Acid and Linoleic Acid Metabolism	19	8	4.294	2.1277	2.01814	0.082383	1.08416	1	0.14677
	Biotin Metabolism	8	1	6.3067	2.1277	2.96409	0.085117	1.06998	1	0.14677
	Malate-Aspartate Shuttle	10	2	5.2087	2.1277	2.44804	0.086526	1.06285	1	0.14677
	Histidine Metabolism	43	2	5.579	2.1277	2.62208	0.086739	1.06179	1	0.14677
	Steroid Biosynthesis	48	1	6.1024	2.1277	2.86807	0.09051	1.0433	1	0.14677
	Glycerolipid Metabolism	25	1	6.1024	2.1277	2.86807	0.09051	1.0433	1	0.14677
	Fatty Acid Elongation In Mitochondria	35	1	6.1024	2.1277	2.86807	0.09051	1.0433	1	0.14677
	Tryptophan Metabolism	60	3	5.5045	2.1277	2.58707	0.098252	1.00766	1	0.15514
	Tyrosine Metabolism	72	3	4.425	2.1277	2.07971	0.11832	0.926942	1	0.17586
	Pyrimidine Metabolism	59	1	5.1183	2.1277	2.40556	0.12205	0.913462	1	0.17586
	Phenylacetate Metabolism	9	1	5.1183	2.1277	2.40556	0.12205	0.913462	1	0.17586
	Lysine Degradation	30	2	4.7969	2.1277	2.2545	0.1231	0.909742	1	0.17586
	Fatty Acid Biosynthesis	35	4	4.412	2.1277	2.0736	0.12607	0.899388	1	0.1759
	Betaine Metabolism	21	1	4.4759	2.1277	2.10363	0.14887	0.827193	1	0.19623
	Spermidine and Spermine Biosynthesis	18	1	4.4759	2.1277	2.10363	0.14887	0.827193	1	0.19623
	Amino Sugar Metabolism	33	2	4.2027	2.1277	1.97523	0.1551	0.809388	1	0.19623
	Nicotinate and Nicotinamide Metabolism	37	2	4.2027	2.1277	1.97523	0.1551	0.809388	1	0.19623
	Propanoate Metabolism	42	2	4.1028	2.1277	1.92828	0.15942	0.797457	1	0.19623
	Fatty acid Metabolism	43	2	3.8953	2.1277	1.83076	0.16026	0.795175	1	0.19623
	Arachidonic Acid Metabolism	69	4	3.5653	2.1277	1.67566	0.16765	0.775596	1	0.20118
	Valine, Leucine and Isoleucine Degradation	60	3	3.4493	2.1277	1.62114	0.19931	0.700471	1	0.23449
	Cysteine Metabolism	26	1	3.2872	2.1277	1.54495	0.21748	0.662581	1	0.2433
	Folate Metabolism	29	1	3.2872	2.1277	1.54495	0.21748	0.662581	1	0.2433
	Phenylalanine and Tyrosine Metabolism	28	3	3.1786	2.1277	1.49391	0.21897	0.659615	1	0.2433
	Beta Oxidation of Very Long Chain Fatty Acids	17	3	3.0447	2.1277	1.43098	0.23065	0.637047	1	0.25162
	Catecholamine Biosynthesis	20	1	2.8577	2.1277	1.34309	0.25072	0.600811	1	0.26391
	Thyroid hormone synthesis	13	1	2.8577	2.1277	1.34309	0.25072	0.600811	1	0.26391
	Mitochondrial Beta-Oxidation of Medium Chain Saturated Fatty Acids	27	1	2.5926	2.1277	1.2185	0.27426	0.561838	1	0.28372
	Plasmalogen Synthesis	26	1	0.78798	2.1277	0.370344	0.54852	0.260808	1	0.54852
	Mitochondrial Beta-Oxidation of Long Chain Saturated Fatty Acids	28	1	0.78798	2.1277	0.370344	0.54852	0.260808	1	0.54852

### Sheet: B. D28 – CH Overall
	Supplementary Table S5. Metabolite-set enrichment analysis of detected metabolites at day 28. B. Overall pathway enrichment of citalopram hydrobromide (CH).
	Day 28 – CH, Overall
	Pathway	Total Cmpd	Hits	Statistic Q	Expected Q	eRatio	Raw p	Log p	Holm p	FDR
	Fatty acid Metabolism	43	2	9.2961	2.1277	4.36908	0.012136	1.91592	0.72813	0.3808
	Phospholipid Biosynthesis	29	3	7.8705	2.1277	3.69906	0.012693	1.89644	0.74891	0.3808
	Bile Acid Biosynthesis	65	2	4.0072	2.1277	1.88335	0.15231	0.817272	1	0.6458
	Steroid Biosynthesis	48	1	4.3895	2.1277	2.06303	0.15295	0.815451	1	0.6458
	Glycerolipid Metabolism	25	1	4.3895	2.1277	2.06303	0.15295	0.815451	1	0.6458
	Fatty Acid Elongation In Mitochondria	35	1	4.3895	2.1277	2.06303	0.15295	0.815451	1	0.6458
	Fatty Acid Biosynthesis	35	4	3.8133	2.1277	1.79222	0.16093	0.793363	1	0.6458
	Methylhistidine Metabolism	4	1	3.6713	2.1277	1.72548	0.19202	0.716654	1	0.6458
	Porphyrin Metabolism	40	1	3.625	2.1277	1.70372	0.1949	0.710188	1	0.6458
	Homocysteine Degradation	9	1	3.43	2.1277	1.61207	0.20759	0.682794	1	0.6458
	Phosphatidylethanolamine Biosynthesis	12	1	3.43	2.1277	1.61207	0.20759	0.682794	1	0.6458
	Beta Oxidation of Very Long Chain Fatty Acids	17	3	3.1578	2.1277	1.48414	0.22053	0.656532	1	0.6458
	Threonine and 2-Oxobutanoate Degradation	20	1	3.0775	2.1277	1.4464	0.23301	0.632625	1	0.6458
	Arachidonic Acid Metabolism	69	4	2.7223	2.1277	1.27946	0.25688	0.59027	1	0.6458
	Methionine Metabolism	43	3	2.7197	2.1277	1.27823	0.25765	0.58897	1	0.6458
	Selenoamino Acid Metabolism	28	2	2.7103	2.1277	1.27382	0.26027	0.584576	1	0.6458
	Histidine Metabolism	43	2	2.6534	2.1277	1.24707	0.26839	0.571234	1	0.6458
	Ammonia Recycling	32	7	2.5352	2.1277	1.19152	0.27582	0.559374	1	0.6458
	Oxidation of Branched Chain Fatty Acids	26	2	2.4263	2.1277	1.14034	0.29439	0.531077	1	0.6458
	Glutathione Metabolism	21	3	2.4171	2.1277	1.13602	0.29596	0.528767	1	0.6458
	Alanine Metabolism	17	3	2.4171	2.1277	1.13602	0.29596	0.528767	1	0.6458
	Beta-Alanine Metabolism	34	3	2.4439	2.1277	1.14861	0.31469	0.502117	1	0.6458
	Glycine and Serine Metabolism	59	7	2.1973	2.1277	1.03271	0.3173	0.49853	1	0.6458
	Sphingolipid Metabolism	40	2	2.0482	2.1277	0.962636	0.33435	0.475799	1	0.6458
	Purine Metabolism	74	4	2.1863	2.1277	1.02754	0.35441	0.450494	1	0.6458
	Plasmalogen Synthesis	26	1	1.8666	2.1277	0.877285	0.35446	0.450433	1	0.6458
	Mitochondrial Beta-Oxidation of Long Chain Saturated Fatty Acids	28	1	1.8666	2.1277	0.877285	0.35446	0.450433	1	0.6458
	Alpha Linolenic Acid and Linoleic Acid Metabolism	19	8	2.259	2.1277	1.06171	0.35928	0.444567	1	0.6458
	Carnitine Synthesis	22	2	2.0053	2.1277	0.942473	0.3699	0.431916	1	0.6458
	Cysteine Metabolism	26	1	1.6355	2.1277	0.76867	0.38635	0.413019	1	0.6458
	Folate Metabolism	29	1	1.6355	2.1277	0.76867	0.38635	0.413019	1	0.6458
	Arginine and Proline Metabolism	53	5	1.9524	2.1277	0.917611	0.39332	0.405254	1	0.6458
	Amino Sugar Metabolism	33	2	1.5477	2.1277	0.727405	0.40471	0.392856	1	0.6458
	Nicotinate and Nicotinamide Metabolism	37	2	1.5477	2.1277	0.727405	0.40471	0.392856	1	0.6458
	Pyrimidine Metabolism	59	1	1.4599	2.1277	0.68614	0.41334	0.383693	1	0.6458
	Phenylacetate Metabolism	9	1	1.4599	2.1277	0.68614	0.41334	0.383693	1	0.6458
	Glutamate Metabolism	49	6	1.7911	2.1277	0.841801	0.41409	0.382905	1	0.6458
	Glucose-Alanine Cycle	13	3	1.4309	2.1277	0.67251	0.42787	0.368688	1	0.6458
	Malate-Aspartate Shuttle	10	2	1.8301	2.1277	0.860131	0.42914	0.367401	1	0.6458
	Warburg Effect	58	3	1.254	2.1277	0.589369	0.46056	0.336714	1	0.6458
	Urea Cycle	29	5	1.5258	2.1277	0.717112	0.46475	0.332781	1	0.6458
	Tryptophan Metabolism	60	3	1.2089	2.1277	0.568172	0.4736	0.324588	1	0.6458
	Betaine Metabolism	21	1	1.1042	2.1277	0.518964	0.47721	0.32129	1	0.6458
	Spermidine and Spermine Biosynthesis	18	1	1.1042	2.1277	0.518964	0.47721	0.32129	1	0.6458
	Aspartate Metabolism	35	5	1.5077	2.1277	0.708606	0.50797	0.294162	1	0.6458
	Lysine Degradation	30	2	1.0105	2.1277	0.474926	0.53566	0.271111	1	0.6458
	Tyrosine Metabolism	72	3	1.2226	2.1277	0.574611	0.5691	0.244811	1	0.6458
	Propanoate Metabolism	42	2	0.81793	2.1277	0.38442	0.57618	0.239442	1	0.6458
	Glycolysis	25	1	0.66645	2.1277	0.313226	0.58122	0.235659	1	0.6458
	Galactose Metabolism	38	1	0.66645	2.1277	0.313226	0.58122	0.235659	1	0.6458
	Gluconeogenesis	35	1	0.66645	2.1277	0.313226	0.58122	0.235659	1	0.6458
	Lactose Synthesis	20	1	0.66645	2.1277	0.313226	0.58122	0.235659	1	0.6458
	Lactose Degradation	9	1	0.66645	2.1277	0.313226	0.58122	0.235659	1	0.6458
	Transfer of Acetyl Groups into Mitochondria	22	1	0.66645	2.1277	0.313226	0.58122	0.235659	1	0.6458
	Valine, Leucine and Isoleucine Degradation	60	3	0.61087	2.1277	0.287103	0.65008	0.187033	1	0.70158
	Phenylalanine and Tyrosine Metabolism	28	3	0.59388	2.1277	0.279118	0.65481	0.183885	1	0.70158
	Biotin Metabolism	8	1	0.38554	2.1277	0.1812	0.67503	0.170677	1	0.71056
	Mitochondrial Beta-Oxidation of Medium Chain Saturated Fatty Acids	27	1	0.033356	2.1277	0.015677	0.90194	0.0448224	1	0.93304
	Catecholamine Biosynthesis	20	1	0.0074948	2.1277	0.00352249	0.95343	0.0207112	1	0.95343
	Thyroid hormone synthesis	13	1	0.0074948	2.1277	0.00352249	0.95343	0.0207112	1	0.95343

### Sheet: C. D28 – SH Overall
	Supplementary Table S5. Metabolite-set enrichment analysis of detected metabolites at day 28. C. Overall pathway enrichment of sertraline hydrochloride (SH).
	Day 28 – SH, Overall
	Pathway	Total Cmpd	Hits	Statistic Q	Expected Q	eRatio	Raw p	Log p	Holm p	FDR
	Phospholipid Biosynthesis	29	3	33.412	2.1277	15.7033	3.13e-15	14.5045	1.878e-13	1.878e-13
	Arachidonic Acid Metabolism	69	4	23.589	2.1277	11.0866	1.3198e-09	8.87949	7.7869e-08	3.9595e-08
	Oxidation of Branched Chain Fatty Acids	26	2	39.937	2.1277	18.77	1.7534e-07	6.75612	1.0169e-05	3.5067e-06
	Beta Oxidation of Very Long Chain Fatty Acids	17	3	27.368	2.1277	12.8627	1.7742e-06	5.751	0.00010113	2.5679e-05
	Threonine and 2-Oxobutanoate Degradation	20	1	38.951	2.1277	18.3066	2.1399e-06	5.66961	0.00011983	2.5679e-05
	Selenoamino Acid Metabolism	28	2	30.997	2.1277	14.5683	1.9397e-05	4.71227	0.0010668	0.00016959
	Purine Metabolism	74	4	21.149	2.1277	9.93984	1.9871e-05	4.70178	0.001073	0.00016959
	Homocysteine Degradation	9	1	32.161	2.1277	15.1154	2.6377e-05	4.57877	0.001398	0.00016959
	Phosphatidylethanolamine Biosynthesis	12	1	32.161	2.1277	15.1154	2.6377e-05	4.57877	0.001398	0.00016959
	Ammonia Recycling	32	7	19.497	2.1277	9.16342	2.8766e-05	4.54112	0.0014671	0.00016959
	Glycine and Serine Metabolism	59	7	26.367	2.1277	12.3923	3.1091e-05	4.50737	0.0015546	0.00016959
	Arginine and Proline Metabolism	53	5	20.829	2.1277	9.78944	4.332e-05	4.36331	0.0021227	0.00018758
	Glutathione Metabolism	21	3	24.904	2.1277	11.7047	4.3768e-05	4.35884	0.0021227	0.00018758
	Alanine Metabolism	17	3	24.904	2.1277	11.7047	4.3768e-05	4.35884	0.0021227	0.00018758
	Glutamate Metabolism	49	6	22.002	2.1277	10.3407	4.7697e-05	4.32151	0.002194	0.00019079
	Sphingolipid Metabolism	40	2	28.14	2.1277	13.2255	5.7131e-05	4.24313	0.0025709	0.00019095
	Pyrimidine Metabolism	59	1	29.931	2.1277	14.0673	5.7285e-05	4.24196	0.0025709	0.00019095
	Phenylacetate Metabolism	9	1	29.931	2.1277	14.0673	5.7285e-05	4.24196	0.0025709	0.00019095
	Methionine Metabolism	43	3	24.95	2.1277	11.7263	6.1953e-05	4.20794	0.002602	0.00019564
	Urea Cycle	29	5	22.096	2.1277	10.3849	9.0487e-05	4.04341	0.00371	0.00027146
	Aspartate Metabolism	35	5	18.258	2.1277	8.5811	9.7676e-05	4.01021	0.003907	0.00027907
	Amino Sugar Metabolism	33	2	26.457	2.1277	12.4346	0.00012487	3.90354	0.0048699	0.00032575
	Nicotinate and Nicotinamide Metabolism	37	2	26.457	2.1277	12.4346	0.00012487	3.90354	0.0048699	0.00032575
	Glucose-Alanine Cycle	13	3	25.645	2.1277	12.0529	0.00014715	3.83224	0.0054446	0.00035961
	Warburg Effect	58	3	25.678	2.1277	12.0684	0.00014984	3.82437	0.0054446	0.00035961
	Carnitine Synthesis	22	2	20.398	2.1277	9.58688	0.00017483	3.75738	0.0061192	0.00040346
	Malate-Aspartate Shuttle	10	2	16.384	2.1277	7.70033	0.00025866	3.58727	0.0087943	0.00057479
	Glycolysis	25	1	24.119	2.1277	11.3357	0.00039362	3.40492	0.012989	0.00071567
	Galactose Metabolism	38	1	24.119	2.1277	11.3357	0.00039362	3.40492	0.012989	0.00071567
	Gluconeogenesis	35	1	24.119	2.1277	11.3357	0.00039362	3.40492	0.012989	0.00071567
	Lactose Synthesis	20	1	24.119	2.1277	11.3357	0.00039362	3.40492	0.012989	0.00071567
	Lactose Degradation	9	1	24.119	2.1277	11.3357	0.00039362	3.40492	0.012989	0.00071567
	Transfer of Acetyl Groups into Mitochondria	22	1	24.119	2.1277	11.3357	0.00039362	3.40492	0.012989	0.00071567
	Lysine Degradation	30	2	20.942	2.1277	9.84255	0.00055821	3.2532	0.015072	0.00094298
	Cysteine Metabolism	26	1	22.982	2.1277	10.8013	0.00056579	3.24734	0.015072	0.00094298
	Folate Metabolism	29	1	22.982	2.1277	10.8013	0.00056579	3.24734	0.015072	0.00094298
	Tyrosine Metabolism	72	3	15.706	2.1277	7.38168	0.00064571	3.18996	0.015497	0.0010471
	Propanoate Metabolism	42	2	20.88	2.1277	9.81341	0.00070275	3.1532	0.016163	0.0011086
	Beta-Alanine Metabolism	34	3	13.951	2.1277	6.55685	0.00072058	3.14232	0.016163	0.0011086
	Tryptophan Metabolism	60	3	20.132	2.1277	9.46186	0.00074549	3.12756	0.016163	0.0011182
	Porphyrin Metabolism	40	1	21.896	2.1277	10.2909	0.00079724	3.09841	0.016163	0.0011667
	Betaine Metabolism	21	1	20.794	2.1277	9.77299	0.0011248	2.94892	0.02137	0.0015694
	Spermidine and Spermine Biosynthesis	18	1	20.794	2.1277	9.77299	0.0011248	2.94892	0.02137	0.0015694
	Bile Acid Biosynthesis	65	2	12.585	2.1277	5.91484	0.0015242	2.81696	0.025911	0.0020784
	Valine, Leucine and Isoleucine Degradation	60	3	18.231	2.1277	8.56841	0.0016154	2.79172	0.025911	0.0021538
	Biotin Metabolism	8	1	18.901	2.1277	8.8833	0.0020164	2.69542	0.030246	0.0026301
	Histidine Metabolism	43	2	16.034	2.1277	7.53584	0.0021084	2.67605	0.030246	0.0026916
	Phenylalanine and Tyrosine Metabolism	28	3	16.733	2.1277	7.86436	0.0027163	2.56602	0.035311	0.0033953
	Catecholamine Biosynthesis	20	1	14.351	2.1277	6.74484	0.0079256	2.10097	0.095107	0.0095107
	Thyroid hormone synthesis	13	1	14.351	2.1277	6.74484	0.0079256	2.10097	0.095107	0.0095107
	Mitochondrial Beta-Oxidation of Medium Chain Saturated Fatty Acids	27	1	11.547	2.1277	5.42699	0.018127	1.74167	0.18127	0.021326
	Fatty Acid Biosynthesis	35	4	9.1095	2.1277	4.28138	0.022971	1.63882	0.20674	0.026505
	Alpha Linolenic Acid and Linoleic Acid Metabolism	19	8	5.0005	2.1277	2.35019	0.036265	1.44051	0.29012	0.041055
	Methylhistidine Metabolism	4	1	9.0857	2.1277	4.2702	0.037344	1.42778	0.29012	0.041493
	Plasmalogen Synthesis	26	1	4.3994	2.1277	2.06768	0.15248	0.816787	0.91486	0.16337
	Mitochondrial Beta-Oxidation of Long Chain Saturated Fatty Acids	28	1	4.3994	2.1277	2.06768	0.15248	0.816787	0.91486	0.16337
	Fatty acid Metabolism	43	2	3.8788	2.1277	1.823	0.16194	0.790646	0.91486	0.17046
	Steroid Biosynthesis	48	1	3.2747	2.1277	1.53908	0.21837	0.660807	0.91486	0.21837
	Glycerolipid Metabolism	25	1	3.2747	2.1277	1.53908	0.21837	0.660807	0.91486	0.21837
	Fatty Acid Elongation In Mitochondria	35	1	3.2747	2.1277	1.53908	0.21837	0.660807	0.91486	0.21837

### Sheet: D. D28 – PH Overall
	Supplementary Table S5. Metabolite-set enrichment analysis of detected metabolites at day 28. D. Overall pathway enrichment of paroxetine hydrochloride (PH).
	Day 28 – PH, Overall
	Pathway	Total Cmpd	Hits	Statistic Q	Expected Q	eRatio	Raw p	Log p	Holm p	FDR
	Phospholipid Biosynthesis	29	3	20.621	2.1277	9.69169	1.7965e-06	5.74557	0.00010779	0.00010779
	Threonine and 2-Oxobutanoate Degradation	20	1	25.823	2.1277	12.1366	0.00022662	3.6447	0.013371	0.0067986
	Homocysteine Degradation	9	1	21.4	2.1277	10.0578	0.0009312	3.03096	0.054009	0.0086663
	Phosphatidylethanolamine Biosynthesis	12	1	21.4	2.1277	10.0578	0.0009312	3.03096	0.054009	0.0086663
	Sphingolipid Metabolism	40	2	19.955	2.1277	9.37867	0.00097887	3.00927	0.054817	0.0086663
	Selenoamino Acid Metabolism	28	2	19.274	2.1277	9.05861	0.0010862	2.96409	0.05974	0.0086663
	Glycine and Serine Metabolism	59	7	17.1	2.1277	8.03685	0.0011709	2.93148	0.063226	0.0086663
	Oxidation of Branched Chain Fatty Acids	26	2	16.599	2.1277	7.80138	0.0016166	2.7914	0.085679	0.0086663
	Carnitine Synthesis	22	2	15.065	2.1277	7.08042	0.0018131	2.74158	0.094283	0.0086663
	Glycolysis	25	1	18.509	2.1277	8.69906	0.0022729	2.64342	0.11592	0.0086663
	Galactose Metabolism	38	1	18.509	2.1277	8.69906	0.0022729	2.64342	0.11592	0.0086663
	Gluconeogenesis	35	1	18.509	2.1277	8.69906	0.0022729	2.64342	0.11592	0.0086663
	Lactose Synthesis	20	1	18.509	2.1277	8.69906	0.0022729	2.64342	0.11592	0.0086663
	Lactose Degradation	9	1	18.509	2.1277	8.69906	0.0022729	2.64342	0.11592	0.0086663
	Transfer of Acetyl Groups into Mitochondria	22	1	18.509	2.1277	8.69906	0.0022729	2.64342	0.11592	0.0086663
	Arginine and Proline Metabolism	53	5	12.695	2.1277	5.96654	0.002386	2.62233	0.11592	0.0086663
	Methionine Metabolism	43	3	15.262	2.1277	7.173	0.0024555	2.60986	0.11592	0.0086663
	Arachidonic Acid Metabolism	69	4	10.154	2.1277	4.77229	0.0027792	2.55608	0.11951	0.0092641
	Biotin Metabolism	8	1	16.932	2.1277	7.95789	0.0036649	2.43594	0.15392	0.011402
	Glutathione Metabolism	21	3	13.552	2.1277	6.36932	0.0039906	2.39896	0.16361	0.011402
	Alanine Metabolism	17	3	13.552	2.1277	6.36932	0.0039906	2.39896	0.16361	0.011402
	Glucose-Alanine Cycle	13	3	15.322	2.1277	7.2012	0.0045127	2.34556	0.176	0.012307
	Urea Cycle	29	5	12.486	2.1277	5.86831	0.0049413	2.30616	0.18777	0.01289
	Ammonia Recycling	32	7	9.1021	2.1277	4.27791	0.0063731	2.19565	0.23581	0.01561
	Warburg Effect	58	3	14.092	2.1277	6.62311	0.0067915	2.16803	0.24449	0.01561
	Bile Acid Biosynthesis	65	2	9.8916	2.1277	4.64896	0.0070148	2.15398	0.24552	0.01561
	Lysine Degradation	30	2	13.622	2.1277	6.40222	0.0070246	2.15338	0.24552	0.01561
	Glutamate Metabolism	49	6	10.604	2.1277	4.98379	0.0080783	2.09268	0.26658	0.01711
	Aspartate Metabolism	35	5	9.0829	2.1277	4.26888	0.0082696	2.08252	0.26658	0.01711
	Beta Oxidation of Very Long Chain Fatty Acids	17	3	10.455	2.1277	4.91376	0.00883	2.05404	0.27373	0.017559
	Purine Metabolism	74	4	9.4635	2.1277	4.44776	0.0090724	2.04228	0.27373	0.017559
	Alpha Linolenic Acid and Linoleic Acid Metabolism	19	8	6.7254	2.1277	3.16088	0.010172	1.99259	0.29497	0.018225
	Pyrimidine Metabolism	59	1	13.457	2.1277	6.32467	0.010327	1.98603	0.29497	0.018225
	Phenylacetate Metabolism	9	1	13.457	2.1277	6.32467	0.010327	1.98603	0.29497	0.018225
	Porphyrin Metabolism	40	1	13.198	2.1277	6.20294	0.011149	1.95276	0.29497	0.019112
	Amino Sugar Metabolism	33	2	11.884	2.1277	5.58537	0.01422	1.8471	0.35549	0.023059
	Nicotinate and Nicotinamide Metabolism	37	2	11.884	2.1277	5.58537	0.01422	1.8471	0.35549	0.023059
	Tryptophan Metabolism	60	3	10.682	2.1277	5.02044	0.0185	1.73283	0.4255	0.029211
	Betaine Metabolism	21	1	11.187	2.1277	5.25779	0.020147	1.69579	0.44324	0.030221
	Spermidine and Spermine Biosynthesis	18	1	11.187	2.1277	5.25779	0.020147	1.69579	0.44324	0.030221
	Mitochondrial Beta-Oxidation of Medium Chain Saturated Fatty Acids	27	1	10.732	2.1277	5.04394	0.023028	1.63774	0.46056	0.033374
	Propanoate Metabolism	42	2	10.131	2.1277	4.76148	0.023362	1.63149	0.46056	0.033374
	Valine, Leucine and Isoleucine Degradation	60	3	9.9536	2.1277	4.6781	0.024424	1.61218	0.46056	0.034079
	Cysteine Metabolism	26	1	10.311	2.1277	4.84608	0.026057	1.58408	0.46056	0.034742
	Folate Metabolism	29	1	10.311	2.1277	4.84608	0.026057	1.58408	0.46056	0.034742
	Phenylalanine and Tyrosine Metabolism	28	3	9.1883	2.1277	4.31842	0.031461	1.50223	0.47192	0.041036
	Fatty Acid Biosynthesis	35	4	8.0268	2.1277	3.77252	0.044696	1.34973	0.62574	0.057058
	Histidine Metabolism	43	2	7.3211	2.1277	3.44085	0.046739	1.33032	0.62574	0.058424
	Tyrosine Metabolism	72	3	6.303	2.1277	2.96235	0.051497	1.28822	0.62574	0.063058
	Catecholamine Biosynthesis	20	1	7.7109	2.1277	3.62405	0.056016	1.25169	0.62574	0.065901
	Thyroid hormone synthesis	13	1	7.7109	2.1277	3.62405	0.056016	1.25169	0.62574	0.065901
	Malate-Aspartate Shuttle	10	2	5.5991	2.1277	2.63153	0.070755	1.15024	0.63679	0.08164
	Beta-Alanine Metabolism	34	3	5.1764	2.1277	2.43286	0.07608	1.11873	0.63679	0.083898
	Steroid Biosynthesis	48	1	6.585	2.1277	3.09489	0.078305	1.10621	0.63679	0.083898
	Glycerolipid Metabolism	25	1	6.585	2.1277	3.09489	0.078305	1.10621	0.63679	0.083898
	Fatty Acid Elongation In Mitochondria	35	1	6.585	2.1277	3.09489	0.078305	1.10621	0.63679	0.083898
	Plasmalogen Synthesis	26	1	6.1522	2.1277	2.89148	0.089165	1.04981	0.63679	0.091239
	Mitochondrial Beta-Oxidation of Long Chain Saturated Fatty Acids	28	1	6.1522	2.1277	2.89148	0.089165	1.04981	0.63679	0.091239
	Fatty acid Metabolism	43	2	5.0856	2.1277	2.39019	0.089718	1.04712	0.63679	0.091239
	Methylhistidine Metabolism	4	1	4.3312	2.1277	2.03563	0.15577	0.807516	0.63679	0.15577
