## Supplementary Table S6 for "Elevated lysophosphatidylcholines during SSRI-induced neural differentiation correlate with early neurodevelopmental symptoms"

### Sheet: A. Cohort
	Supplementary Table S6. Association of selected lysophosphatidylcholines (LPCs) with neurodevelopmental symptoms. A. Demograhic information of study cohort.
		Participants with SSRI data
		N=1045
	Factors	N	mean (SD) or median [IQR] or n (%)
	Parent and household factors
	Maternal age at conception (years)	1045	31.34 (4.79)
	Paternal age at conception (years)	1000	33.47 (5.84)
	All 4 grandparents european (yes vs. no)	1041	987 (94.8%)
	Maternal eduaction (university vs. other)	1042	534 (51.2%)
	SEIFA disadvantage	1034
	Low		347 (33.6%)
	Medium		348 (33.7%)
	High		339 (32.8%)
	Prenatal factors
	Mother's pre-pregnancy BMI (kg/m2)	907	25.38 (5.47)
	Mothers weight grain during pregnancy > 20kg (yes vs. no)	531	62 (11.7%)
	Mother smoked during pregnancy (any vs. none)	1038	165 (15.9%)
	Mother consumed alcohol during pregnancy (any vs. none)	963	504 (52.3%)
	Multiparity (any vs. none)	1044	576 (55.2%)
	Birth factors
	Child assigned sex at birth (male vs. female)*	1045	539 (51.6%)
	Gestational age at birth (weeks)	1045	39.45 (1.52)
	Mode of Birth	1045
	Unassisted vaginal birth		511 (48.9%)
	Assisted vaginal delivery		207 (19.8%)
	Emergency caesarean		175 (16.7%)
	Elective caesarean		152 (14.5%)
	Birth weight (kg)	1043	3.53 (0.52)
	Apgar score at 5 min	1030	9.00 (0.86)
	Cord blood time from collection to storage (minutes)	873	2034.46 (8526.11)
	cord blood storage time from collection to analysis (weeks)	874	328.58 (42.97)
	Maternal contamination of cord blood serum (yes vs. no)	912	41 (4.5%)
	Note: The full cohort comprises 1,074 children (including 10 twin pairs; 1,064 families). SD, standard deviation; IQR, interquartile range; SEIFA, Socio-Economic Indexes for Areas; min, minutes; hrs, hours; *There were no known intersex children in the cohort.

### Sheet: B. Prenatal Effects
	Supplementary Table S6. Association of selected lysophosphatidylcholines (LPCs) with neurodevelopmental symptoms. B. Prenatal SSRI use, prenatal antidepressant use, and prenatal EBDS score.
	Prenatal SSRI use
	outcome	estimate	lower_ci	upper_ci	p_value	exposure	q_value
	LPC-16:0 sn1	0.172615	0.010951	0.33428	0.0366704	Prenatal SSRI use	0.0780456
	LPC-16:0 sn2	0.174763	0.00673619	0.34279	0.0418061	Prenatal SSRI use	0.0780456
	LPC-18:0 sn1	0.146505	-0.00380836	0.296819	0.0564307	Prenatal SSRI use	0.0780456
	LPC-18:0 sn2	0.173673	0.0176689	0.329677	0.0293879	Prenatal SSRI use	0.0780456
	LPC-18:1 sn1	0.114342	-0.0370206	0.265704	0.139085	Prenatal SSRI use	0.139085
	LPC-18:1 sn2	0.158745	-0.00967315	0.327163	0.065038	Prenatal SSRI use	0.0780456
	Prenatal Antidepressant use
	outcome	estimate	lower_ci	upper_ci	p_value	exposure	q_value
	LPC-16:0 sn1	0.142615	-0.00487925	0.29011	0.0584065	Prenatal Antidepressant use	0.17522
	LPC-16:0 sn2	0.116403	-0.0370892	0.269895	0.137542	Prenatal Antidepressant use	0.206313
	LPC-18:0 sn1	0.118446	-0.0177658	0.254658	0.0886752	Prenatal Antidepressant use	0.17735
	LPC-18:0 sn2	0.142314	0.000312141	0.284316	0.0498164	Prenatal Antidepressant use	0.17522
	LPC-18:1 sn1	0.0769595	-0.0607155	0.214634	0.273549	Prenatal Antidepressant use	0.273549
	LPC-18:1 sn2	0.102858	-0.0499355	0.255652	0.187374	Prenatal Antidepressant use	0.224849
	Prenatal EBDS score
	outcome	estimate	lower_ci	upper_ci	p_value	exposure	q_value
	LPC-16:0 sn1	0.0403606	-0.0275995	0.108321	0.244878	Prenatal EBDS score	0.760675
	LPC-16:0 sn2	0.0144326	-0.0574321	0.0862974	0.693995	Prenatal EBDS score	0.867319
	LPC-18:0 sn1	0.0273714	-0.0337366	0.0884794	0.380338	Prenatal EBDS score	0.760675
	LPC-18:0 sn2	0.035916	-0.0272972	0.0991292	0.265887	Prenatal EBDS score	0.760675
	LPC-18:1 sn1	0.0108275	-0.053191	0.074846	0.740384	Prenatal EBDS score	0.867319
	LPC-18:1 sn2	-0.00608642	-0.0774618	0.065289	0.867319	Prenatal EBDS score	0.867319

### Sheet: C. CBCL ASD & ADHD
	Supplementary Table S6. Association of selected lysophosphatidylcholines (LPCs) with neurodevelopmental symptoms. C. CBCL Autism Spectrum Problems, and CBCL Attention Deficit Hyperactivity Problems.
	CBCL Autism Spectrum Problems
	exposure	quartile	estimate (lower_ci, upper_ci	p_value
	lpc160sn1_q	Q2	-0.01 (-0.48, 0.46)	0.977
	lpc160sn1_q	Q3	0.08 (-0.39, 0.56)	0.731
	lpc160sn1_q	Q4	0.39 (-0.10, 0.89)	0.121
	lpc160sn2_q	Q2	0.09 (-0.38, 0.56)	0.714
	lpc160sn2_q	Q3	0.33 (-0.14, 0.81)	0.168
	lpc160sn2_q	Q4	0.59 (0.10, 1.09)	0.019
	lpc180sn1_q	Q2	-0.00 (-0.47, 0.47)	0.997
	lpc180sn1_q	Q3	-0.08 (-0.56, 0.40)	0.742
	lpc180sn1_q	Q4	0.06 (-0.43, 0.54)	0.82
	lpc180sn2_q	Q2	0.14 (-0.34, 0.61)	0.571
	lpc180sn2_q	Q3	-0.13 (-0.60, 0.34)	0.59
	lpc180sn2_q	Q4	0.14 (-0.34, 0.63)	0.558
	lpc181sn1_q	Q2	-0.21 (-0.69, 0.26)	0.377
	lpc181sn1_q	Q3	-0.09 (-0.58, 0.39)	0.705
	lpc181sn1_q	Q4	-0.14 (-0.66, 0.38)	0.606
	lpc181sn2_q	Q2	0.07 (-0.40, 0.53)	0.785
	lpc181sn2_q	Q3	-0.04 (-0.52, 0.44)	0.866
	lpc181sn2_q	Q4	0.16 (-0.35, 0.68)	0.533
	CBCL Attention Deficit Hyperactivity Problems
	exposure	quartile	estimate (lower_ci, upper_ci	p_value
	lpc160sn1_q	Q2	0.36 (-0.22, 0.95)	0.226
	lpc160sn1_q	Q3	0.77 (0.17, 1.36)	0.012
	lpc160sn1_q	Q4	0.76 (0.14, 1.38)	0.016
	lpc160sn2_q	Q2	0.05 (-0.53, 0.64)	0.863
	lpc160sn2_q	Q3	0.75 (0.16, 1.35)	0.013
	lpc160sn2_q	Q4	0.77 (0.16, 1.39)	0.014
	lpc180sn1_q	Q2	0.24 (-0.35, 0.83)	0.425
	lpc180sn1_q	Q3	0.72 (0.12, 1.31)	0.019
	lpc180sn1_q	Q4	0.17 (-0.43, 0.77)	0.577
	lpc180sn2_q	Q2	0.33 (-0.27, 0.92)	0.281
	lpc180sn2_q	Q3	0.45 (-0.14, 1.04)	0.136
	lpc180sn2_q	Q4	0.34 (-0.27, 0.94)	0.274
	lpc181sn1_q	Q2	-0.02 (-0.62, 0.57)	0.939
	lpc181sn1_q	Q3	0.09 (-0.52, 0.70)	0.784
	lpc181sn1_q	Q4	-0.01 (-0.66, 0.64)	0.974
	lpc181sn2_q	Q2	0.01 (-0.58, 0.60)	0.976
	lpc181sn2_q	Q3	0.28 (-0.32, 0.89)	0.361
	lpc181sn2_q	Q4	0.17 (-0.47, 0.81)	0.605

### Sheet: D. SDQ ASD & ADHD
	Supplementary Table S6. Association of selected lysophosphatidylcholines (LPCs) with neurodevelopmental symptoms. D. Autism/ADHD-related measures from SDQ at age 4.
	Parent Reported Autistic traits ( yes vs. no)
	exposure	estimate	lower_ci	upper_ci	p_value	q_value
	LPC-16:0 sn1	-0.00779564	-0.0465979	0.0310066	0.693877	0.969194
	LPC-16:0 sn2	-0.00133996	-0.0381904	0.0355104	0.943205	0.969194
	LPC-18:0 sn1	-0.00585511	-0.0481137	0.0364035	0.786043	0.969194
	LPC-18:0 sn2	-0.0100474	-0.0504263	0.0303315	0.625927	0.969194
	LPC-18:1 sn1	0.000845487	-0.0420482	0.0437392	0.969194	0.969194
	LPC-18:1 sn2	-0.0103489	-0.0485857	0.0278879	0.595965	0.969194
	SDQ – Hyperactivity Difficulties
	exposure	estimate	lower_ci	upper_ci	p_value	q_value
	LPC-16:0 sn1	0.00625715	-0.387939	0.400453	0.97519	0.97519
	LPC-16:0 sn2	0.0434628	-0.330364	0.41729	0.819814	0.97519
	LPC-18:0 sn1	-0.217136	-0.645235	0.210963	0.320537	0.97519
	LPC-18:0 sn2	-0.105216	-0.51435	0.303918	0.614402	0.97519
	LPC-18:1 sn1	-0.115546	-0.551836	0.320745	0.603885	0.97519
	LPC-18:1 sn2	-0.164718	-0.553293	0.223857	0.406371	0.97519
	SDQ – Peer Problem Difficulties
	exposure	estimate	lower_ci	upper_ci	p_value	q_value
	LPC-16:0 sn1	0.121231	-0.131608	0.37407	0.347688	0.706042
	LPC-16:0 sn2	0.17392	-0.0656495	0.413489	0.155256	0.706042
	LPC-18:0 sn1	0.0702628	-0.204671	0.345197	0.616613	0.81215
	LPC-18:0 sn2	0.0350834	-0.227557	0.297724	0.793548	0.859677
	LPC-18:1 sn1	0.15344	-0.126398	0.433278	0.282915	0.706042
	LPC-18:1 sn2	0.160733	-0.0884963	0.409962	0.206678	0.706042
	SDQ – Prosocial Behaviour Strengths
	exposure	estimate	lower_ci	upper_ci	p_value	q_value
	LPC-16:0 sn1	0.0694983	-0.243692	0.382689	0.663759	0.787204
	LPC-16:0 sn2	0.126264	-0.17069	0.423219	0.404938	0.787204
	LPC-18:0 sn1	-0.0842849	-0.424608	0.256038	0.627547	0.787204
	LPC-18:0 sn2	-0.0277031	-0.353039	0.297633	0.867503	0.867503
	LPC-18:1 sn1	0.0945917	-0.251848	0.441031	0.592727	0.787204
	LPC-18:1 sn2	0.205145	-0.103353	0.513643	0.192923	0.501599
